# Same-day hybrid capture workflow for diagnosis and surveillance of respiratory pathogens

**DOI:** 10.64898/2026.10.09.26365131

**Authors:** Laura Buggiotti, Amelie Busam, Luz Marina Martin Bernal, Tony Brooks, Sarah Buddle, Angelika Kopec, Lamisha Ahmed, Gabriela Kuczmar, Alexander Lennon, Sergi Castellano, Peter Simmonds, Heli Harvala, Tanya Golubchik, Julianne R Brown, Rachel Williams, Judith Breuer, Sofia Morfopoulou, Oscar Enrique Torres Montaguth

## Abstract

Hybrid capture approaches can detect a broad range of pathogens directly from clinical samples with greater sensitivity than untargeted approaches. Clinical adoption has been limited by long turnaround times, complex workflows, and perceived high costs. We iteratively developed and validated a rapid hybrid capture workflow based on Illumina’s RPIP protocol (standard workflow). Rapid-RPIP v1 reduced wet-lab time from ∼11.4 to ∼7.3 h, for a turnaround time (TAT) of <15 h. Rapid-RPIP v2 further reduced wet-lab time by ∼0.7 h and used Illumina Turbo Sequencing shortening the sequencing time from ∼5.5 to ∼2.5 h thus achieving a TAT of <10 h without compromising sensitivity and yielding higher RPKMs for RNA viruses than the standard workflow. This approach could be readily adapted to a broad range of clinical and public health applications.
