## Supplementary material for "Same-day hybrid capture workflow for diagnosis and surveillance of respiratory pathogens": Clinical respiratory samples included in each protocol comparison

### Sheet: Sheet1
cohort	renamed_id	sample_type	pathogens_detected
Standard vs Rapid RPIP V1	SR-01	NPA	Enterovirus/Rhinovirus; Haemophilus influenzae; Human adenovirus C; Moraxella catarrhalis; Mycoplasma pneumoniae
Standard vs Rapid RPIP V1	SR-02	NPA	Human coronavirus OC43 (HCoV_OC43)
Standard vs Rapid RPIP V1	SR-03	ES	None (routine-SOC-negative)
Standard vs Rapid RPIP V1	SR-04	ES	None (routine-SOC-negative)
Standard vs Rapid RPIP V1	SR-05	NPA	Influenza B virus (B/Victoria/2/87-like)
Standard vs Rapid RPIP V1	SR-06	ES	Candida albicans; Stenotrophomonas sp.
Standard vs Rapid RPIP V1	SR-07	NPA	Human metapneumovirus (HMPV)
Standard vs Rapid RPIP V1	SR-08	NPA	Enterovirus/Rhinovirus; Human adenovirus C
Standard vs Rapid RPIP V1	SR-09	NPA	Human adenovirus C
Standard vs Rapid RPIP V1	SR-10	NPA	Enterovirus/Rhinovirus
Standard vs Rapid RPIP V1	SR-11	NPA	Staphylococcus aureus
Standard vs Rapid RPIP V1	SR-12	ES	None (routine-SOC-negative)
Rapid RPIP V1 vs Rapid RPIP V2	RT-01	ES	Adenovirus; Enterovirus/Rhinovirus
Rapid RPIP V1 vs Rapid RPIP V2	RT-02	NPA	None (routine-SOC-negative)
Rapid RPIP V1 vs Rapid RPIP V2	RT-03	ES	None (routine-SOC-negative)
Rapid RPIP V1 vs Rapid RPIP V2	RT-04	ES	Enterobacter hormacheii; Moraxella Catarrhalis
Rapid RPIP V1 vs Rapid RPIP V2	RT-05	NPA	Stenotrophomonas Maltophilia
Rapid RPIP V1 vs Rapid RPIP V2	RT-06	ES	Enterovirus/Rhinovirus
Rapid RPIP V1 vs Rapid RPIP V2	RT-07	ES	Enterovirus/Rhinovirus
Rapid RPIP V1 vs Rapid RPIP V2	RT-08	NPA	Klebsiella Sp.
Rapid RPIP V1 vs Rapid RPIP V2	RT-09	ES	Enterovirus/Rhinovirus
Rapid RPIP V1 vs Rapid RPIP V2	RT-10	NPA	Enterovirus/Rhinovirus; Respiratory Syncytial Virus
Rapid RPIP V1 vs Rapid RPIP V2	RT-11	ES	Escherichia coli
Rapid RPIP V1 vs Rapid RPIP V2	RT-12	NPA	Respiratory Syncytial Virus
Rapid RPIP V1 vs Rapid RPIP V2	RT-13	ES	Pseudomonas Aeruginosa; Staphylococcus Aureus
Rapid RPIP V1 vs Rapid RPIP V2	RT-14	ES	Stenotrophomonas Maltophilia
Rapid RPIP V1 vs Rapid RPIP V2	RT-15	NPA	Pseudomonas Aeruginosa
Rapid RPIP V1 vs Rapid RPIP V2	RT-16	ES	Pseudomonas Aeruginosa; Serratia Marcescens
Rapid RPIP V1 vs Rapid RPIP V2	RT-17	NPA	Influenza A virus (H1N1)
Rapid RPIP V1 vs Rapid RPIP V2	RT-18	NPA	Influenza A virus (H3N2)
Rapid RPIP V1 vs Rapid RPIP V2	RT-19	NPA	Influenza A virus (H3N2)
Rapid RPIP V1 vs Rapid RPIP V2	RT-20	ES	Enterovirus/Rhinovirus
Rapid RPIP V1 vs Rapid RPIP V2	RT-21	ES	None (routine-SOC-negative)
Rapid RPIP V1 vs Rapid RPIP V2	RT-22	ES	None (routine-SOC-negative)
Rapid RPIP V1 vs Rapid RPIP V2	RT-23	ES	Enterovirus/Rhinovirus
