## Supplementary material for "Same-day hybrid capture workflow for diagnosis and surveillance of respiratory pathogens": Detection performance of respiratory pathogens using standard and rapid sequencing protocols across undiluted and diluted samples

### Sheet: Sheet1
Control	Pathogen	Standard	Rapid	Standard (1:10)	Rapid (1:10)
Control 1	Adenovirus Type 31	ND	ND	ND	ND
Control 1	Chlamydia pneumoniae	211	223	26	7
Control 1	HMPV	55	240	24	64
Control 1	HPIV-1	40	492	4	26
Control 1	HPIV-4	21	191	ND	11
Control 1	Human adenovirus B	68039	61325	47252	23412
Control 1	Human adenovirus C	12549	8791	4765	1535
Control 1	Influenza A virus (H1N1)	2999	9082	667	2744
Control 1	Influenza A virus (H3N2)	633	2110	ND	1852
Control 1	Mycoplasmoides pneumoniae	714	445	23	21
Control 1	RV-A	459	1268	97	370
Control 1	SARS-CoV-2	589	1626	194	578
Control 2	Bordetella parapertussis	53825	22976	36327	13444
Control 2	Bordetella pertussis	5457	3074	3927	1024
Control 2	Coronavirus HKU-1	ND	ND	ND	ND
Control 2	HPIV-2	8823	26089	2170	6223
Control 2	HPIV-3	244	2098	61	402
Control 2	Human coronavirus 229E	1886	1354	657	754
Control 2	Human coronavirus NL63	460	475	104	182
Control 2	Human coronavirus OC43	61	50	28	55
Control 2	Influenza A virus (H1N1)	4788	7142	1055	2212
Control 2	Influenza B virus	7599	12323	1193	2813
Control 2	RSV A	146	565	114	261
