## Supplementary material for "Same-day hybrid capture workflow for diagnosis and surveillance of respiratory pathogens": Detection and RPKM summary for ground-truth-positive pathogens, Standard vs Rapid-RPIP V1

### Sheet: Sheet1
sample	soc_pathogen	protocol	RPKM_sample	RPKM_NC
SR-01	Enterovirus/Rhinovirus	Rapid-RPIP v1		8.64592
SR-01	Enterovirus/Rhinovirus	Standard		0
SR-01	Haemophilus influenzae	Rapid-RPIP v1	4.34382	0
SR-01	Haemophilus influenzae	Standard	5.50731	0
SR-01	Human adenovirus C	Rapid-RPIP v1	43788.2	2.83888
SR-01	Human adenovirus C	Standard	36119.5	0
SR-01	Moraxella catarrhalis	Rapid-RPIP v1	37.1179	0
SR-01	Moraxella catarrhalis	Standard	38.5204	0
SR-01	Mycoplasma pneumoniae	Rapid-RPIP v1		0
SR-01	Mycoplasma pneumoniae	Standard		0
SR-02	Human coronavirus OC43 (HCoV_OC43)	Rapid-RPIP v1	5690.27	0
SR-02	Human coronavirus OC43 (HCoV_OC43)	Standard	11249.7	0
SR-05	Influenza B virus (B/Victoria/2/87-like)	Rapid-RPIP v1	291.432	0
SR-05	Influenza B virus (B/Victoria/2/87-like)	Standard	242.981	0
SR-06	Candida albicans	Rapid-RPIP v1		0
SR-06	Candida albicans	Standard		0
SR-06	Stenotrophomonas sp.	Rapid-RPIP v1		0
SR-06	Stenotrophomonas sp.	Standard		0
SR-07	Human metapneumovirus (HMPV)	Rapid-RPIP v1	2802.39	0
SR-07	Human metapneumovirus (HMPV)	Standard	540.786	0
SR-08	Enterovirus/Rhinovirus	Rapid-RPIP v1	546.537	8.64592
SR-08	Enterovirus/Rhinovirus	Standard	262.998	0
SR-08	Human adenovirus C	Rapid-RPIP v1	318.481	2.83888
SR-08	Human adenovirus C	Standard	949.305	0
SR-09	Human adenovirus C	Rapid-RPIP v1	13955.3	2.83888
SR-09	Human adenovirus C	Standard	49645.2	0
SR-10	Enterovirus/Rhinovirus	Rapid-RPIP v1	3484.68	8.64592
SR-10	Enterovirus/Rhinovirus	Standard	1903.03	0
SR-11	Staphylococcus aureus	Rapid-RPIP v1	837.287	0
SR-11	Staphylococcus aureus	Standard	648.858	0
