## Additional organisms detected beyond routine standard-of-care (SOC) testing, Figure 2D and Figure 3E for "Same-day hybrid capture workflow for diagnosis and surveillance of respiratory pathogens"

### Sheet: Sheet1
Cohort	sample	Protocol	Microorganism_Name	class_group	RPKM_Illumina	N_AlignedReads_Illumina	Coverage_Illumina	status
Standard vs Rapid-RPIP v1	SR-01	Rapid-RPIP v1	Prevotella melaninogenica	Bacterial	2.7224	183	0.4884	Illumina only (unconfirmed)
Standard vs Rapid-RPIP v1	SR-01	Rapid-RPIP v1	Streptococcus pneumoniae	Bacterial	6.6995	560	0.7949	Confirmed by another test
Standard vs Rapid-RPIP v1	SR-01	Standard	Corynebacterium pseudodiphtheriticum	Bacterial	1.4809	96	0.5442	Illumina only (unconfirmed)
Standard vs Rapid-RPIP v1	SR-01	Standard	Prevotella melaninogenica	Bacterial	2.953	253	0.6381	Illumina only (unconfirmed)
Standard vs Rapid-RPIP v1	SR-01	Standard	Streptococcus pneumoniae	Bacterial	7.1198	794	0.9003	Confirmed by another test
Standard vs Rapid-RPIP v1	SR-02	Rapid-RPIP v1	Human adenovirus C	Viral	7.4932	412	0.2644	Illumina only (unconfirmed)
Standard vs Rapid-RPIP v1	SR-03	Rapid-RPIP v1	Human adenovirus C	Viral	8.5144	1072	0.3548	Illumina only (unconfirmed)
Standard vs Rapid-RPIP v1	SR-03	Standard	Human adenovirus C	Viral	3.2881	145	0.2797	Illumina only (unconfirmed)
Standard vs Rapid-RPIP v1	SR-04	Rapid-RPIP v1	Pseudomonas aeruginosa	Bacterial	43.4773	50965	0.6786	Confirmed by another test
Standard vs Rapid-RPIP v1	SR-04	Standard	Pseudomonas aeruginosa	Bacterial	96.8034	1797	0.7082	Confirmed by another test
Standard vs Rapid-RPIP v1	SR-05	Standard	Pseudomonas aeruginosa	Bacterial	11.1559	119	0.2971	Illumina only (unconfirmed)
Standard vs Rapid-RPIP v1	SR-06	Rapid-RPIP v1	Human respiratory syncytial virus B (HRSV-B)	Viral	474.282	7144	0.961	Confirmed by another test
Standard vs Rapid-RPIP v1	SR-06	Standard	Human respiratory syncytial virus B (HRSV-B)	Viral	46.5273	116	0.4656	Confirmed by another test
Standard vs Rapid-RPIP v1	SR-07	Rapid-RPIP v1	Human adenovirus C	Viral	5.065	71	0.1886	Illumina only (unconfirmed)
Standard vs Rapid-RPIP v1	SR-07	Rapid-RPIP v1	Human cytomegalovirus (HCMV)	Viral	310.776	10218	0.9274	Confirmed by another test
Standard vs Rapid-RPIP v1	SR-07	Rapid-RPIP v1	Streptococcus pneumoniae	Bacterial	8.9514	339	0.3669	Confirmed by another test
Standard vs Rapid-RPIP v1	SR-07	Standard	Human cytomegalovirus (HCMV)	Viral	554.334	5714	0.9475	Confirmed by another test
Standard vs Rapid-RPIP v1	SR-07	Standard	Streptococcus pneumoniae	Bacterial	20.9596	161	0.4645	Confirmed by another test
Standard vs Rapid-RPIP v1	SR-08	Rapid-RPIP v1	Moraxella catarrhalis	Bacterial	10.583	209	0.3141	Illumina only (unconfirmed)
Standard vs Rapid-RPIP v1	SR-08	Rapid-RPIP v1	Streptococcus mitis	Bacterial	19.555	369	0.6661	Confirmed by another test
Standard vs Rapid-RPIP v1	SR-08	Standard	Moraxella catarrhalis	Bacterial	17.8841	186	0.4211	Illumina only (unconfirmed)
Standard vs Rapid-RPIP v1	SR-08	Standard	Streptococcus mitis	Bacterial	51.3882	375	0.8462	Confirmed by another test
Standard vs Rapid-RPIP v1	SR-09	Rapid-RPIP v1	Dolosigranulum pigrum	Bacterial	0.5561	49	0.2683	Illumina only (unconfirmed)
Standard vs Rapid-RPIP v1	SR-09	Rapid-RPIP v1	Haemophilus influenzae	Bacterial	9.0147	132	0.5177	Confirmed by another test
Standard vs Rapid-RPIP v1	SR-09	Rapid-RPIP v1	Prevotella melaninogenica	Bacterial	2.087	86	0.285	Illumina only (unconfirmed)
Standard vs Rapid-RPIP v1	SR-09	Rapid-RPIP v1	Rothia mucilaginosa	Bacterial	1.6319	75	0.3065	Illumina only (unconfirmed)
Standard vs Rapid-RPIP v1	SR-09	Rapid-RPIP v1	Streptococcus mitis	Bacterial	1.4805	35	0.3421	Illumina only (unconfirmed)
Standard vs Rapid-RPIP v1	SR-09	Standard	Haemophilus influenzae	Bacterial	4.3888	68	0.5347	Confirmed by another test
Standard vs Rapid-RPIP v1	SR-09	Standard	Moraxella catarrhalis	Bacterial	2.2718	78	0.3121	Illumina only (unconfirmed)
Standard vs Rapid-RPIP v1	SR-09	Standard	Rothia mucilaginosa	Bacterial	4.8061	164	0.6273	Illumina only (unconfirmed)
Standard vs Rapid-RPIP v1	SR-09	Standard	Streptococcus mitis	Bacterial	0.9747	18	0.2952	Illumina only (unconfirmed)
Standard vs Rapid-RPIP v1	SR-10	Rapid-RPIP v1	Aggregatibacter aphrophilus	Bacterial	3.3532	101	0.3627	Illumina only (unconfirmed)
Standard vs Rapid-RPIP v1	SR-10	Rapid-RPIP v1	Corynebacterium propinquum	Bacterial	45.5086	1261	0.9135	Illumina only (unconfirmed)
Standard vs Rapid-RPIP v1	SR-10	Rapid-RPIP v1	Dolosigranulum pigrum	Bacterial	10.1899	119	0.5836	Illumina only (unconfirmed)
Standard vs Rapid-RPIP v1	SR-10	Rapid-RPIP v1	Epstein-Barr virus (EBV)	Viral	2.472	21	0.3186	Confirmed by another test
Standard vs Rapid-RPIP v1	SR-10	Rapid-RPIP v1	Gemella morbillorum	Bacterial	13.411	105	0.7423	Illumina only (unconfirmed)
Standard vs Rapid-RPIP v1	SR-10	Rapid-RPIP v1	Haemophilus influenzae	Bacterial	226.722	2693	0.9118	Confirmed by another test
Standard vs Rapid-RPIP v1	SR-10	Rapid-RPIP v1	Rothia mucilaginosa	Bacterial	58.7686	1632	0.9018	Illumina only (unconfirmed)
Standard vs Rapid-RPIP v1	SR-10	Rapid-RPIP v1	Streptococcus mitis	Bacterial	40.6475	550	0.9224	Illumina only (unconfirmed)
Standard vs Rapid-RPIP v1	SR-10	Standard	Aggregatibacter aphrophilus	Bacterial	4.2086	42	0.2555	Illumina only (unconfirmed)
Standard vs Rapid-RPIP v1	SR-10	Standard	Corynebacterium propinquum	Bacterial	72.4942	449	0.8692	Illumina only (unconfirmed)
Standard vs Rapid-RPIP v1	SR-10	Standard	Dolosigranulum pigrum	Bacterial	5.0151	25	0.3453	Illumina only (unconfirmed)
Standard vs Rapid-RPIP v1	SR-10	Standard	Epstein-Barr virus (EBV)	Viral	11.0763	26	0.4114	Confirmed by another test
Standard vs Rapid-RPIP v1	SR-10	Standard	Gemella morbillorum	Bacterial	11.1667	24	0.5348	Illumina only (unconfirmed)
Standard vs Rapid-RPIP v1	SR-10	Standard	Haemophilus influenzae	Bacterial	228.438	595	0.9375	Confirmed by another test
Standard vs Rapid-RPIP v1	SR-10	Standard	Rothia mucilaginosa	Bacterial	131.634	644	0.835	Illumina only (unconfirmed)
Standard vs Rapid-RPIP v1	SR-10	Standard	Streptococcus mitis	Bacterial	62.8027	182	0.837	Illumina only (unconfirmed)
Standard vs Rapid-RPIP v1	SR-11	Rapid-RPIP v1	Haemophilus influenzae	Bacterial	53.0555	349	0.7455	Confirmed by another test
Standard vs Rapid-RPIP v1	SR-11	Rapid-RPIP v1	Human parvovirus B19 (B19V)	Viral	8.0531	33	0.4276	Confirmed by another test
Standard vs Rapid-RPIP v1	SR-11	Standard	Acinetobacter lwoffii	Bacterial	5.7592	241	0.2565	Illumina only (unconfirmed)
Standard vs Rapid-RPIP v1	SR-11	Standard	Haemophilus influenzae	Bacterial	36.6985	452	0.885	Confirmed by another test
Standard vs Rapid-RPIP v1	SR-11	Standard	Human parvovirus B19 (B19V)	Viral	2.8348	20	0.247	Confirmed by another test
Rapid-RPIP v1 vs Rapid-RPIP v2	RT-02	Rapid-RPIP v1	Capnocytophaga leadbetteri	Bacterial	151.436	23186	0.9931	Illumina only (unconfirmed)
Rapid-RPIP v1 vs Rapid-RPIP v2	RT-02	Rapid-RPIP v1	Corynebacterium pseudodiphtheriticum	Bacterial	589.417	41640	0.9948	Illumina only (unconfirmed)
Rapid-RPIP v1 vs Rapid-RPIP v2	RT-02	Rapid-RPIP v1	Fusobacterium nucleatum	Bacterial	1.2528	132	0.471	Illumina only (unconfirmed)
Rapid-RPIP v1 vs Rapid-RPIP v2	RT-02	Rapid-RPIP v1	Gemella morbillorum	Bacterial	1.661	147	0.3622	Illumina only (unconfirmed)
Rapid-RPIP v1 vs Rapid-RPIP v2	RT-02	Rapid-RPIP v1	Haemophilus haemolyticus	Bacterial	28.7058	11041	0.7742	Illumina only (unconfirmed)
Rapid-RPIP v1 vs Rapid-RPIP v2	RT-02	Rapid-RPIP v1	Moraxella catarrhalis	Bacterial	1063.21	125458	0.9964	Confirmed by another test
Rapid-RPIP v1 vs Rapid-RPIP v2	RT-02	Rapid-RPIP v1	Neisseria flavescens	Bacterial	107.966	39758	0.6634	Illumina only (unconfirmed)
Rapid-RPIP v1 vs Rapid-RPIP v2	RT-02	Rapid-RPIP v1	Prevotella melaninogenica	Bacterial	2.6473	329	0.2541	Illumina only (unconfirmed)
Rapid-RPIP v1 vs Rapid-RPIP v2	RT-02	Rapid-RPIP v1	Streptococcus mitis	Bacterial	102.901	6317	0.9238	Illumina only (unconfirmed)
Rapid-RPIP v1 vs Rapid-RPIP v2	RT-02	Rapid-RPIP v2	Capnocytophaga leadbetteri	Bacterial	361.53		1	Illumina only (unconfirmed)
Rapid-RPIP v1 vs Rapid-RPIP v2	RT-02	Rapid-RPIP v2	Corynebacterium pseudodiphtheriticum	Bacterial	778.67		1	Illumina only (unconfirmed)
Rapid-RPIP v1 vs Rapid-RPIP v2	RT-02	Rapid-RPIP v2	Dolosigranulum pigrum	Bacterial	3.06	207	0.53	Illumina only (unconfirmed)
Rapid-RPIP v1 vs Rapid-RPIP v2	RT-02	Rapid-RPIP v2	Fusobacterium nucleatum	Bacterial	2.16	82	0.43	Illumina only (unconfirmed)
Rapid-RPIP v1 vs Rapid-RPIP v2	RT-02	Rapid-RPIP v2	Gemella morbillorum	Bacterial	3.67	225	0.78	Illumina only (unconfirmed)
Rapid-RPIP v1 vs Rapid-RPIP v2	RT-02	Rapid-RPIP v2	Haemophilus haemolyticus	Bacterial	35.95		0.85	Illumina only (unconfirmed)
Rapid-RPIP v1 vs Rapid-RPIP v2	RT-02	Rapid-RPIP v2	Klebsiella pneumoniae	Bacterial	7.58		0.87	Confirmed by another test
Rapid-RPIP v1 vs Rapid-RPIP v2	RT-02	Rapid-RPIP v2	Moraxella catarrhalis	Bacterial	884.65		1	Confirmed by another test
Rapid-RPIP v1 vs Rapid-RPIP v2	RT-02	Rapid-RPIP v2	Neisseria flavescens	Bacterial	87.72		0.8	Illumina only (unconfirmed)
Rapid-RPIP v1 vs Rapid-RPIP v2	RT-02	Rapid-RPIP v2	Prevotella melaninogenica	Bacterial	2.96	515	0.63	Illumina only (unconfirmed)
Rapid-RPIP v1 vs Rapid-RPIP v2	RT-02	Rapid-RPIP v2	Staphylococcus aureus	Bacterial	0.6	133	0.27	Illumina only (unconfirmed)
Rapid-RPIP v1 vs Rapid-RPIP v2	RT-02	Rapid-RPIP v2	Streptococcus mitis	Bacterial	66.92		0.96	Illumina only (unconfirmed)
Rapid-RPIP v1 vs Rapid-RPIP v2	RT-03	Rapid-RPIP v1	Human respiratory syncytial virus B (HRSV-B)	Viral	111.595	20680	0.724	Confirmed by another test
Rapid-RPIP v1 vs Rapid-RPIP v2	RT-03	Rapid-RPIP v1	Moraxella catarrhalis	Bacterial	67.258	3762	0.2895	Confirmed by another test
Rapid-RPIP v1 vs Rapid-RPIP v2	RT-03	Rapid-RPIP v1	Streptococcus pneumoniae	Bacterial	2447.04	182603	0.992	Confirmed by another test
Rapid-RPIP v1 vs Rapid-RPIP v2	RT-03	Rapid-RPIP v2	Corynebacterium pseudodiphtheriticum	Bacterial	391.301	17396	0.9776	Illumina only (unconfirmed)
Rapid-RPIP v1 vs Rapid-RPIP v2	RT-03	Rapid-RPIP v2	Dolosigranulum pigrum	Bacterial	34.1275	1023	0.913	Illumina only (unconfirmed)
Rapid-RPIP v1 vs Rapid-RPIP v2	RT-03	Rapid-RPIP v2	Haemophilus haemolyticus	Bacterial	3.9269	559	0.3322	Illumina only (unconfirmed)
Rapid-RPIP v1 vs Rapid-RPIP v2	RT-03	Rapid-RPIP v2	Human respiratory syncytial virus B (HRSV-B)	Viral	2274.79	167256	0.999	Confirmed by another test
Rapid-RPIP v1 vs Rapid-RPIP v2	RT-03	Rapid-RPIP v2	Moraxella catarrhalis	Bacterial	41.6798	2288	0.9576	Confirmed by another test
Rapid-RPIP v1 vs Rapid-RPIP v2	RT-03	Rapid-RPIP v2	Rothia mucilaginosa	Bacterial	6.0028	470	0.5973	Illumina only (unconfirmed)
Rapid-RPIP v1 vs Rapid-RPIP v2	RT-03	Rapid-RPIP v2	Streptococcus pneumoniae	Bacterial	10641.7	833910	0.9997	Confirmed by another test
Rapid-RPIP v1 vs Rapid-RPIP v2	RT-03	Rapid-RPIP v2	Veillonella parvula	Bacterial	5.612	90	0.2806	Illumina only (unconfirmed)
Rapid-RPIP v1 vs Rapid-RPIP v2	RT-04	Rapid-RPIP v2	Neisseria lactamica	Bacterial	5.6119	184	0.4284	Illumina only (unconfirmed)
Rapid-RPIP v1 vs Rapid-RPIP v2	RT-04	Rapid-RPIP v2	Rhinovirus A (RV-A)	Viral	7.1629	17	0.4175	Confirmed by another test
Rapid-RPIP v1 vs Rapid-RPIP v2	RT-05	Rapid-RPIP v2	Dialister pneumosintes	Bacterial	20.2771	223	0.7283	Illumina only (unconfirmed)
Rapid-RPIP v1 vs Rapid-RPIP v2	RT-05	Rapid-RPIP v2	Gemella morbillorum	Bacterial	2.5492	26	0.281	Illumina only (unconfirmed)
Rapid-RPIP v1 vs Rapid-RPIP v2	RT-05	Rapid-RPIP v2	Parvimonas micra	Bacterial	18.507	147	0.4882	Illumina only (unconfirmed)
Rapid-RPIP v1 vs Rapid-RPIP v2	RT-06	Rapid-RPIP v1	Corynebacterium pseudodiphtheriticum	Bacterial	150.763	8590	0.9542	Illumina only (unconfirmed)
Rapid-RPIP v1 vs Rapid-RPIP v2	RT-06	Rapid-RPIP v1	Enterobacter cloacae complex	Bacterial	78.5387	3882	0.5901	Confirmed by another test
Rapid-RPIP v1 vs Rapid-RPIP v2	RT-06	Rapid-RPIP v1	Enterococcus faecalis	Bacterial	133.814	17907	0.9378	Illumina only (unconfirmed)
Rapid-RPIP v1 vs Rapid-RPIP v2	RT-06	Rapid-RPIP v1	Gemella haemolysans	Bacterial	62.153	3453	0.937	Illumina only (unconfirmed)
Rapid-RPIP v1 vs Rapid-RPIP v2	RT-06	Rapid-RPIP v1	Haemophilus parainfluenzae	Bacterial	255.678	20534	0.8898	Illumina only (unconfirmed)
Rapid-RPIP v1 vs Rapid-RPIP v2	RT-06	Rapid-RPIP v1	Human cytomegalovirus (HCMV)	Viral	989.43	99892	0.9933	Confirmed by another test
Rapid-RPIP v1 vs Rapid-RPIP v2	RT-06	Rapid-RPIP v1	Streptococcus mitis	Bacterial	442.504	24305	0.9916	Illumina only (unconfirmed)
Rapid-RPIP v1 vs Rapid-RPIP v2	RT-06	Rapid-RPIP v1	Veillonella parvula	Bacterial	138.306	43039	0.7503	Illumina only (unconfirmed)
Rapid-RPIP v1 vs Rapid-RPIP v2	RT-06	Rapid-RPIP v2	Campylobacter concisus	Bacterial	6.5983	970	0.5703	Illumina only (unconfirmed)
Rapid-RPIP v1 vs Rapid-RPIP v2	RT-06	Rapid-RPIP v2	Corynebacterium pseudodiphtheriticum	Bacterial	93.4456	7967	0.971	Illumina only (unconfirmed)
Rapid-RPIP v1 vs Rapid-RPIP v2	RT-06	Rapid-RPIP v2	Enterobacter cloacae complex	Bacterial	74.6896	6163	0.593	Confirmed by another test
Rapid-RPIP v1 vs Rapid-RPIP v2	RT-06	Rapid-RPIP v2	Enterococcus faecalis	Bacterial	79.5734	15853	0.9656	Illumina only (unconfirmed)
Rapid-RPIP v1 vs Rapid-RPIP v2	RT-06	Rapid-RPIP v2	Gemella haemolysans	Bacterial	28.639	2769	0.9593	Illumina only (unconfirmed)
Rapid-RPIP v1 vs Rapid-RPIP v2	RT-06	Rapid-RPIP v2	Haemophilus parainfluenzae	Bacterial	132.563	24281	0.918	Illumina only (unconfirmed)
Rapid-RPIP v1 vs Rapid-RPIP v2	RT-06	Rapid-RPIP v2	Human cytomegalovirus (HCMV)	Viral	744.714	125211	0.9918	Confirmed by another test
Rapid-RPIP v1 vs Rapid-RPIP v2	RT-06	Rapid-RPIP v2	Prevotella melaninogenica	Bacterial	0.3099	39	0.2711	Illumina only (unconfirmed)
Rapid-RPIP v1 vs Rapid-RPIP v2	RT-06	Rapid-RPIP v2	Streptococcus mitis	Bacterial	345.737	35600	0.9832	Illumina only (unconfirmed)
Rapid-RPIP v1 vs Rapid-RPIP v2	RT-06	Rapid-RPIP v2	Veillonella parvula	Bacterial	266.403	39900	0.7396	Illumina only (unconfirmed)
Rapid-RPIP v1 vs Rapid-RPIP v2	RT-07	Rapid-RPIP v1	Haemophilus parainfluenzae	Bacterial	5.6136	166	0.2701	Illumina only (unconfirmed)
Rapid-RPIP v1 vs Rapid-RPIP v2	RT-07	Rapid-RPIP v1	Human herpesvirus 6 (HHV6)	Viral	1.3244	5	0.0686	Confirmed by another test
Rapid-RPIP v1 vs Rapid-RPIP v2	RT-07	Rapid-RPIP v1	Moraxella catarrhalis	Bacterial	15.8844	470	0.3835	Confirmed by another test
Rapid-RPIP v1 vs Rapid-RPIP v2	RT-07	Rapid-RPIP v1	Parvimonas micra	Bacterial	5.1967	142	0.3964	Illumina only (unconfirmed)
Rapid-RPIP v1 vs Rapid-RPIP v2	RT-07	Rapid-RPIP v1	Rothia mucilaginosa	Bacterial	33.7128	579	0.4511	Illumina only (unconfirmed)
Rapid-RPIP v1 vs Rapid-RPIP v2	RT-07	Rapid-RPIP v1	Staphylococcus aureus	Bacterial	16.1154	824	0.4599	Confirmed by another test
Rapid-RPIP v1 vs Rapid-RPIP v2	RT-07	Rapid-RPIP v1	Streptococcus mitis	Bacterial	4.7468	40	0.2706	Illumina only (unconfirmed)
Rapid-RPIP v1 vs Rapid-RPIP v2	RT-07	Rapid-RPIP v2	Campylobacter concisus	Bacterial	7.037	129	0.3928	Illumina only (unconfirmed)
Rapid-RPIP v1 vs Rapid-RPIP v2	RT-07	Rapid-RPIP v2	Cardiobacterium hominis	Bacterial	82.5923	445	0.4993	Illumina only (unconfirmed)
Rapid-RPIP v1 vs Rapid-RPIP v2	RT-07	Rapid-RPIP v2	Eubacterium brachy	Bacterial	62.89	755	0.5458	Illumina only (unconfirmed)
Rapid-RPIP v1 vs Rapid-RPIP v2	RT-07	Rapid-RPIP v2	Fusobacterium nucleatum	Bacterial	13.561	68	0.3867	Illumina only (unconfirmed)
Rapid-RPIP v1 vs Rapid-RPIP v2	RT-07	Rapid-RPIP v2	Haemophilus influenzae	Bacterial	33.7973	109	0.6058	Confirmed by another test
Rapid-RPIP v1 vs Rapid-RPIP v2	RT-07	Rapid-RPIP v2	Moraxella catarrhalis	Bacterial	131.226	926	0.8933	Confirmed by another test
Rapid-RPIP v1 vs Rapid-RPIP v2	RT-07	Rapid-RPIP v2	Parvimonas micra	Bacterial	49.1106	365	0.5235	Illumina only (unconfirmed)
Rapid-RPIP v1 vs Rapid-RPIP v2	RT-07	Rapid-RPIP v2	Rothia mucilaginosa	Bacterial	362.618	1742	0.8608	Illumina only (unconfirmed)
Rapid-RPIP v1 vs Rapid-RPIP v2	RT-07	Rapid-RPIP v2	Staphylococcus aureus	Bacterial	113.205	1707	0.9134	Confirmed by another test
Rapid-RPIP v1 vs Rapid-RPIP v2	RT-07	Rapid-RPIP v2	Streptococcus intermedius	Bacterial	73.6509	391	0.7853	Illumina only (unconfirmed)
Rapid-RPIP v1 vs Rapid-RPIP v2	RT-07	Rapid-RPIP v2	Veillonella parvula	Bacterial	13.1059	46	0.3349	Illumina only (unconfirmed)
Rapid-RPIP v1 vs Rapid-RPIP v2	RT-08	Rapid-RPIP v1	Corynebacterium pseudodiphtheriticum	Bacterial	69.1657	5339	0.9147	Illumina only (unconfirmed)
Rapid-RPIP v1 vs Rapid-RPIP v2	RT-09	Rapid-RPIP v2	Prevotella melaninogenica	Bacterial	7.5504	88	0.2822	Illumina only (unconfirmed)
Rapid-RPIP v1 vs Rapid-RPIP v2	RT-10	Rapid-RPIP v1	Corynebacterium propinquum	Bacterial	1.6693	268	0.3741	Illumina only (unconfirmed)
Rapid-RPIP v1 vs Rapid-RPIP v2	RT-10	Rapid-RPIP v1	Gemella haemolysans	Bacterial	0.2609	93	0.2603	Illumina only (unconfirmed)
Rapid-RPIP v1 vs Rapid-RPIP v2	RT-10	Rapid-RPIP v1	Moraxella catarrhalis	Bacterial	4.6064	424	0.3073	Confirmed by another test
Rapid-RPIP v1 vs Rapid-RPIP v2	RT-10	Rapid-RPIP v1	Streptococcus mitis	Bacterial	19.9807	1046	0.8408	Illumina only (unconfirmed)
Rapid-RPIP v1 vs Rapid-RPIP v2	RT-10	Rapid-RPIP v2	Gemella haemolysans	Bacterial	3.0645	399	0.7071	Illumina only (unconfirmed)
Rapid-RPIP v1 vs Rapid-RPIP v2	RT-10	Rapid-RPIP v2	Haemophilus influenzae	Bacterial	2.8936	105	0.5085	Confirmed by another test
Rapid-RPIP v1 vs Rapid-RPIP v2	RT-10	Rapid-RPIP v2	Klebsiella quasipneumoniae	Bacterial	4.8749	101	0.5042	Illumina only (unconfirmed)
Rapid-RPIP v1 vs Rapid-RPIP v2	RT-10	Rapid-RPIP v2	Moraxella catarrhalis	Bacterial	32.7093	1995	0.9699	Confirmed by another test
Rapid-RPIP v1 vs Rapid-RPIP v2	RT-10	Rapid-RPIP v2	Prevotella intermedia	Bacterial	2.0318	43	0.4225	Illumina only (unconfirmed)
Rapid-RPIP v1 vs Rapid-RPIP v2	RT-10	Rapid-RPIP v2	Rhinovirus A (RV-A)	Viral	4.3993	45	0.3818	Confirmed by another test
Rapid-RPIP v1 vs Rapid-RPIP v2	RT-10	Rapid-RPIP v2	Rothia mucilaginosa	Bacterial	4.1559	281	0.5392	Illumina only (unconfirmed)
Rapid-RPIP v1 vs Rapid-RPIP v2	RT-10	Rapid-RPIP v2	Staphylococcus aureus	Bacterial	4.6035	876	0.7703	Confirmed by another test
Rapid-RPIP v1 vs Rapid-RPIP v2	RT-10	Rapid-RPIP v2	Streptococcus mitis	Bacterial	94.5957	4483	0.9424	Illumina only (unconfirmed)
Rapid-RPIP v1 vs Rapid-RPIP v2	RT-13	Rapid-RPIP v1	Rhinovirus B (RV-B)	Viral	218.962	1217	0.9785	Confirmed by another test
Rapid-RPIP v1 vs Rapid-RPIP v2	RT-13	Rapid-RPIP v1	Streptococcus mitis	Bacterial	17.4755	267	0.4386	Illumina only (unconfirmed)
Rapid-RPIP v1 vs Rapid-RPIP v2	RT-13	Rapid-RPIP v2	Human cytomegalovirus (HCMV)	Viral	0.68	59	0.27	Confirmed by another test
Rapid-RPIP v1 vs Rapid-RPIP v2	RT-13	Rapid-RPIP v2	Human herpesvirus 6 (HHV6)	Viral	0.15	1	0.07	Confirmed by another test
Rapid-RPIP v1 vs Rapid-RPIP v2	RT-13	Rapid-RPIP v2	Rhinovirus B (RV-B)	Viral	144.44	904	0.94	Confirmed by another test
Rapid-RPIP v1 vs Rapid-RPIP v2	RT-13	Rapid-RPIP v2	Streptococcus mitis	Bacterial	2.38	73	0.37	Illumina only (unconfirmed)
Rapid-RPIP v1 vs Rapid-RPIP v2	RT-15	Rapid-RPIP v1	Enterococcus faecalis	Bacterial	213.95	16449	0.9692	Confirmed by another test
Rapid-RPIP v1 vs Rapid-RPIP v2	RT-15	Rapid-RPIP v2	Enterococcus faecalis	Bacterial	127.37		0.96	Confirmed by another test
Rapid-RPIP v1 vs Rapid-RPIP v2	RT-18	Rapid-RPIP v1	Enterococcus faecalis	Bacterial	15.8833	1512	0.531	Illumina only (unconfirmed)
Rapid-RPIP v1 vs Rapid-RPIP v2	RT-18	Rapid-RPIP v1	Escherichia coli	Bacterial	581.821	64102	0.9732	Illumina only (unconfirmed)
Rapid-RPIP v1 vs Rapid-RPIP v2	RT-18	Rapid-RPIP v2	Enterococcus faecalis	Bacterial	1.79	122	0.46	Illumina only (unconfirmed)
Rapid-RPIP v1 vs Rapid-RPIP v2	RT-18	Rapid-RPIP v2	Escherichia coli	Bacterial	55.84		0.93	Illumina only (unconfirmed)
