## Supplementary material for "Same-day hybrid capture workflow for diagnosis and surveillance of respiratory pathogens": Detection performance of respiratory pathogens using Rapid-RPIP v1 and Rapid-RPIP v2 protocols across undiluted and diluted samples

### Sheet: Sheet1
Control	Pathogen	Rapid-RPIP v1	Rapid-RPIP v2	Rapid-RPIP v1 (1:10)	Rapid-RPIP v2 (1:10)
Control 1	Adenovirus Type 31	ND	ND	ND	ND
Control 1	Chlamydia pneumoniae	147	301	ND	8
Control 1	HMPV	497	473	317	159
Control 1	HPIV-1	96	68	18	24
Control 1	HPIV-4	234	82	ND	8
Control 1	Human adenovirus B	25292	32020	20954	5859
Control 1	Human adenovirus C	20123	25430	4085	1640
Control 1	Influenza A virus (H1N1)	10912	5528	2534	2232
Control 1	Influenza A virus (H3N2)	2018	4406	ND	ND
Control 1	Mycoplasmoides pneumoniae	66	143	ND	ND
Control 1	RV-A	3203	918	292	818
Control 1	SARS-CoV-2	300	109	55	117
Control 2	Bordetella parapertussis	43483	21143	35836	5533
Control 2	Bordetella pertussis	9797	6330	4181	556
Control 2	Coronavirus HKU-1	ND	ND	ND	ND
Control 2	HPIV-2	1635	3155	486	656
Control 2	HPIV-3	300	407	50	34
Control 2	Human coronavirus 229E	239	859	219	223
Control 2	Human coronavirus NL63	737	1395	ND	329
Control 2	Human coronavirus OC43	117	266	21	86
Control 2	Influenza A virus (H1N1)	8115	11795	2084	1998
Control 2	Influenza B virus	3212	3969	719	673
Control 2	RSV A	306	325	186	73
