## Supplementary material for "Same-day hybrid capture workflow for diagnosis and surveillance of respiratory pathogens": Detection and RPKM summary for all ground-truth-positive pathogens, Rapid-RPIP v1 vs Rapid-RPIP v2

### Sheet: Sheet1
sample	soc_pathogen	protocol	RPKM_sample	RPKM_NC
RT-01	Adenovirus	Rapid-RPIP v1		2.83888
RT-01	Adenovirus	Rapid-RPIP v2		0
RT-01	Enterovirus/Rhinovirus	Rapid-RPIP v1	1112.6	8.64592
RT-01	Enterovirus/Rhinovirus	Rapid-RPIP v2	1719.49	94.95
RT-04	Enterobacter hormacheii	Rapid-RPIP v1		0
RT-04	Enterobacter hormacheii	Rapid-RPIP v2		0
RT-04	Moraxella Catarrhalis	Rapid-RPIP v1	79.6727	0
RT-04	Moraxella Catarrhalis	Rapid-RPIP v2	31.0694	0
RT-05	Stenotrophomonas Maltophilia	Rapid-RPIP v1	523.546	0
RT-05	Stenotrophomonas Maltophilia	Rapid-RPIP v2	1424.76	0
RT-06	Enterovirus/Rhinovirus	Rapid-RPIP v1	13.5776	8.64592
RT-06	Enterovirus/Rhinovirus	Rapid-RPIP v2	21.0885	94.95
RT-07	Enterovirus/Rhinovirus	Rapid-RPIP v1	11.7513	8.64592
RT-07	Enterovirus/Rhinovirus	Rapid-RPIP v2	224.671	94.95
RT-08	Klebsiella Sp.	Rapid-RPIP v1	3016.01	0
RT-08	Klebsiella Sp.	Rapid-RPIP v2	1948.42	3.66263
RT-09	Enterovirus/Rhinovirus	Rapid-RPIP v1	181.008	8.64592
RT-09	Enterovirus/Rhinovirus	Rapid-RPIP v2	1968.79	94.95
RT-10	Enterovirus/Rhinovirus	Rapid-RPIP v1		8.64592
RT-10	Enterovirus/Rhinovirus	Rapid-RPIP v2	4.39931	94.95
RT-10	Respiratory Syncytial Virus	Rapid-RPIP v1	3072.11	0
RT-10	Respiratory Syncytial Virus	Rapid-RPIP v2	41688.4	11.6499
RT-11	Escherichia coli	Rapid-RPIP v1	313.724	0
RT-11	Escherichia coli	Rapid-RPIP v2	69.37	0
RT-12	Respiratory Syncytial Virus	Rapid-RPIP v1	586.237	0
RT-12	Respiratory Syncytial Virus	Rapid-RPIP v2	578.25	11.6499
RT-13	Pseudomonas Aeruginosa	Rapid-RPIP v1		0
RT-13	Pseudomonas Aeruginosa	Rapid-RPIP v2	7.22	0
RT-13	Staphylococcus Aureus	Rapid-RPIP v1		0
RT-13	Staphylococcus Aureus	Rapid-RPIP v2		0
RT-14	Stenotrophomonas Maltophilia	Rapid-RPIP v1	6207.15	0
RT-14	Stenotrophomonas Maltophilia	Rapid-RPIP v2	6353.34	0
RT-15	Pseudomonas Aeruginosa	Rapid-RPIP v1	7272.82	0
RT-15	Pseudomonas Aeruginosa	Rapid-RPIP v2	9776.54	0
RT-16	Pseudomonas Aeruginosa	Rapid-RPIP v1	818.163	0
RT-16	Pseudomonas Aeruginosa	Rapid-RPIP v2	347.64	0
RT-16	Serratia Marcescens	Rapid-RPIP v1	169.982	0
RT-16	Serratia Marcescens	Rapid-RPIP v2	103.18	0
RT-17	Influenza A virus (H1N1)	Rapid-RPIP v1	558.748	0
RT-17	Influenza A virus (H1N1)	Rapid-RPIP v2	177.92	0
RT-18	Influenza A virus (H3N2)	Rapid-RPIP v1	1155.34	0
RT-18	Influenza A virus (H3N2)	Rapid-RPIP v2	291.47	0
RT-19	Influenza A virus (H3N2)	Rapid-RPIP v1	43946.3	0
RT-19	Influenza A virus (H3N2)	Rapid-RPIP v2	23489.6	0
RT-20	Enterovirus/Rhinovirus	Rapid-RPIP v1	44992.8	8.64592
RT-20	Enterovirus/Rhinovirus	Rapid-RPIP v2		94.95
RT-23	Enterovirus/Rhinovirus	Rapid-RPIP v1		8.64592
RT-23	Enterovirus/Rhinovirus	Rapid-RPIP v2		94.95
