## Supplemental Data 1 for "Same-day hybrid capture workflow for diagnosis and surveillance of respiratory pathogens"

### Sheet: Sheet1
Bracken_organism	Read_number	Read_ID	Top_hit_accession	Top_hit_organism	Identity_pct	Alignment_length_bp	E_value	Bitscore
Candida albicans	1	SH01189:20:BXA66711-2224:1:1101:5235:3545	CP115802.1	Candida albicans (chromosome 1)	100	101	2.05e-43	187
Candida albicans	2	SH01189:20:BXA66711-2224:1:1102:8295:3605	CP115802.1	Candida albicans (chromosome 1)	100	101	2.05e-43	187
Candida albicans	3	SH01189:20:BXA66711-2224:1:1106:2835:1645	CP115802.1	Candida albicans (chromosome 1)	100	101	2.05e-43	187
Candida albicans	4	SH01189:20:BXA66711-2224:1:1102:7695:3965	MW281714.1	Candida albicans isolate	100	97	3.44e-41	180
Candida albicans	5	SH01189:20:BXA66711-2224:1:1101:3875:5375	CP115805.1	Candida albicans (chromosome 4)	95.745	94	2.69e-32	150
Candida albicans	6	SH01189:20:BXA66711-2224:1:1102:1645:3615	CP115798.1	Candida albicans (chromosome 7)	100	75	5.83e-29	139
Candida albicans	7	SH01189:20:BXA66711-2224:1:1102:5425:5965	CP115798.1	Candida albicans (chromosome 7)	100	72	2.71e-27	134
Candida albicans	8	SH01189:20:BXA66711-2224:1:1104:3275:4275	CP115799.1	Candida albicans (chromosome 8)	100	61	3.54e-21	113
Candida albicans	9	SH01189:20:BXA66711-2224:1:1104:3455:1255	CP115799.1	Candida albicans (chromosome 8)	100	61	3.54e-21	113
Candida albicans	10	SH01189:20:BXA66711-2224:1:1105:5335:4955	S71769.1	Candida albicans (rDNA)	94.595	74	1.27e-20	111
Cytomegalovirus	1	SH01189:6:BXA23415-2424:1:1110:8235:5055	PP256460.1	Human betaherpesvirus 5 (CMV)	100	101	2.05e-43	187
Cytomegalovirus	2	SH01189:6:BXA23415-2424:1:1203:3815:6005	PP412594.1	Human betaherpesvirus 5 (CMV)	100	101	2.05e-43	187
Cytomegalovirus	3	SH01189:6:BXA23415-2424:1:1205:7725:5555	PP256460.1	Human betaherpesvirus 5 (CMV)	100	101	2.05e-43	187
Cytomegalovirus	4	SH01189:6:BXA23415-2424:1:1108:5445:3115	PP412594.1	Human betaherpesvirus 5 (CMV)	99.01	101	9.55e-42	182
Cytomegalovirus	5	SH01189:6:BXA23415-2424:1:1201:3825:3935	PP412594.1	Human betaherpesvirus 5 (CMV)	99.01	101	9.55e-42	182
Cytomegalovirus	6	SH01189:6:BXA23415-2424:1:1110:2955:6045	PP412594.1	Human betaherpesvirus 5 (CMV)	99.01	101	9.55e-42	182
Cytomegalovirus	7	SH01189:6:BXA23415-2424:1:1203:7825:2765	PP412594.1	Human betaherpesvirus 5 (CMV)	99.01	101	9.55e-42	182
Cytomegalovirus	8	SH01189:6:BXA23415-2424:1:1205:8305:2195	PP412594.1	Human betaherpesvirus 5 (CMV)	99.01	101	9.55e-42	182
Cytomegalovirus	9	SH01189:6:BXA23415-2424:1:1206:9185:4225	PP412594.1	Human betaherpesvirus 5 (CMV)	99.01	101	9.55e-42	182
Cytomegalovirus	10	SH01189:6:BXA23415-2424:1:1208:4155:1865	PP412594.1	Human betaherpesvirus 5 (CMV)	99.01	101	9.55e-42	182
Enterovirus alpha	1	SH01189:14:BXA66711-3021:1:1101:7005:5265	OQ969175.1	Coxsackievirus B4	100	101	2.05e-43	187
Enterovirus alpha	2	SH01189:14:BXA66711-3021:1:1105:3195:5655	OQ969175.1	Coxsackievirus B4	100	101	2.05e-43	187
Enterovirus alpha	3	SH01189:14:BXA66711-3021:1:1107:4475:5655	OQ969175.1	Coxsackievirus B4	100	101	2.05e-43	187
Enterovirus alpha	4	SH01189:14:BXA66711-3021:1:1108:3145:3905	OQ969175.1	Coxsackievirus B4	100	101	2.05e-43	187
Enterovirus alpha	5	SH01189:14:BXA66711-3021:1:1110:8775:2115	OQ969175.1	Coxsackievirus B4	100	101	2.05e-43	187
Enterovirus alpha	6	SH01189:14:BXA66711-3021:1:1205:5535:2505	AY843304.1	Enterovirus B	100	101	2.05e-43	187
Enterovirus alpha	7	SH01189:14:BXA66711-3021:1:1205:7185:5985	OQ969175.1	Coxsackievirus B4	100	99	2.66e-42	183
Enterovirus alpha	8	SH01189:14:BXA66711-3021:1:1202:8835:3215	PP558460.1	Coxsackievirus B4	99.01	101	9.55e-42	182
Enterovirus alpha	9	SH01189:14:BXA66711-3021:1:1202:9035:1155	PP558460.1	Coxsackievirus B4	99.01	101	9.55e-42	182
Enterovirus alpha	10	SH01189:14:BXA66711-3021:1:1104:4315:1215	PQ612474.1	Coxsackievirus B4	98.02	101	4.45e-40	176
Pseudomonas aeruginosa	1	SH01189:6:BXA23415-2424:1:1104:1655:1075	CP177242.1	Pseudomonas aeruginosa	100	101	2.05e-43	187
Pseudomonas aeruginosa	2	SH01189:6:BXA23415-2424:1:1104:4275:1775	CP177242.1	Pseudomonas aeruginosa	100	101	2.05e-43	187
Pseudomonas aeruginosa	3	SH01189:6:BXA23415-2424:1:1104:5345:4025	CP177242.1	Pseudomonas aeruginosa	100	101	2.05e-43	187
Pseudomonas aeruginosa	4	SH01189:6:BXA23415-2424:1:1104:5805:5345	CP177242.1	Pseudomonas aeruginosa	100	101	2.05e-43	187
Pseudomonas aeruginosa	5	SH01189:6:BXA23415-2424:1:1106:3215:3855	AP040337.1	Pseudomonas aeruginosa	100	101	2.05e-43	187
Pseudomonas aeruginosa	6	SH01189:6:BXA23415-2424:1:1106:4035:5815	AP040337.1	Pseudomonas aeruginosa	100	101	2.05e-43	187
Pseudomonas aeruginosa	7	SH01189:6:BXA23415-2424:1:1108:6565:4305	OZ483336.1	Pseudomonas aeruginosa	100	101	2.05e-43	187
Pseudomonas aeruginosa	8	SH01189:6:BXA23415-2424:1:1109:6135:2435	CP056095.1	Pseudomonas aeruginosa	100	101	2.05e-43	187
Pseudomonas aeruginosa	9	SH01189:6:BXA23415-2424:1:1202:2435:1405	CP056095.1	Pseudomonas aeruginosa	100	101	2.05e-43	187
Pseudomonas aeruginosa	10	SH01189:6:BXA23415-2424:1:1202:7955:2055	CP056095.1	Pseudomonas aeruginosa	100	101	2.05e-43	187
Staphylococcus aureus	1	SH01189:20:BXA66711-2224:1:1101:3855:1105	AP040338.1	Pseudomonas aeruginosa (misclassified as S. aureus)	91.892	74	7.65e-18	102
Staphylococcus aureus	2	SH01189:20:BXA66711-2224:1:1101:2525:1115	AP040338.1	Pseudomonas aeruginosa (misclassified as S. aureus)	91.892	74	7.65e-18	102
Staphylococcus aureus	3	SH01189:20:BXA66711-2224:1:1101:4715:1145	AP040338.1	Pseudomonas aeruginosa (misclassified as S. aureus)	91.781	73	2.75e-17	100
Staphylococcus aureus	4	SH01189:20:BXA66711-2224:1:1101:1845:1035	AP040338.1	Pseudomonas aeruginosa (misclassified as S. aureus)	91.549	71	3.56e-16	97.1
Staphylococcus aureus	5	SH01189:20:BXA66711-2224:1:1101:5085:1115	AP040338.1	Pseudomonas aeruginosa (misclassified as S. aureus)	91.549	71	3.56e-16	97.1
Staphylococcus aureus	6	SH01189:20:BXA66711-2224:1:1101:7695:1045	AP040338.1	Pseudomonas aeruginosa (misclassified as S. aureus)	91.429	70	1.28e-15	95.3
Staphylococcus aureus	7	SH01189:20:BXA66711-2224:1:1101:5435:1155	AP040338.1	Pseudomonas aeruginosa (misclassified as S. aureus)	91.176	68	1.66e-14	91.6
Staphylococcus aureus	8	SH01189:20:BXA66711-2224:1:1101:8155:1135	AP040338.1	Pseudomonas aeruginosa (misclassified as S. aureus)	91.176	68	1.66e-14	91.6
Staphylococcus aureus	9	SH01189:20:BXA66711-2224:1:1101:7945:1145	AP040338.1	Pseudomonas aeruginosa (misclassified as S. aureus)	91.045	67	5.96e-14	89.8
Staphylococcus aureus	10	SH01189:20:BXA66711-2224:1:1101:1075:1095	AP040338.1	Pseudomonas aeruginosa (misclassified as S. aureus)	90.909	66	2.14e-13	87.9
